# A transcriptomic approach to understand patient susceptibility to pneumonia after abdominal surgery

**DOI:** 10.1101/2023.01.25.23284914

**Authors:** Hew D Torrance, Ping Zhang, E Rebecca Longbottom, Yuxin Mi, Justin P Whalley, Alice Allcock, Andrew J Kwok, Eddie Cano-Gamez, Cyndi G Geoghegan, Katie L Burnham, David B Antcliffe, Emma E Davenport, Rupert M Pearse, Michael J O’Dwyer, Charles J Hinds, Julian C Knight, Anthony C Gordon

## Abstract

**Rationale:** Nosocomial infections are a major healthcare challenge, developing in over 20% of patients aged 45 or over undergoing major-abdominal surgery, with postoperative pneumonia associated with an almost five-fold increase in 30-day mortality.

**Objectives:** To describe immune-pathways and gene-networks altered following major-abdominal surgery and identify transcriptomic patterns associated with postoperative pneumonia.

**Methods and Measurements:** From a prospective consecutive cohort (n=150) undergoing major-abdominal surgery whole-blood RNA was collected preoperatively and at three time-points postoperatively (2-6, 24 and 48hrs). Twelve patients diagnosed with postoperative pneumonia and 27 matched patients remaining infection-free were identified for analysis with RNA-sequencing.

**Main Results:** Compared to preoperative sampling, 3,639 genes were upregulated and 5,043 downregulated at 2-6hrs. Pathway-analysis demonstrated innate-immune activation with neutrophil-degranulation and Toll-like-receptor signalling upregulation alongside adaptive-immune suppression. Cell-type deconvolution of preoperative RNA-sequencing revealed elevated S100A8/9-high neutrophils alongside reduced naïve CD4 T-cells in those later developing pneumonia. Preoperatively, a gene-signature characteristic of neutrophil-degranulation was associated with postoperative pneumonia acquisition (*P*=0.00092). A previously reported Sepsis Response Signature (SRSq) score, reflecting neutrophil-dysfunction and a more dysregulated host response, at 48hrs postoperatively, differed between patients subsequently developing pneumonia and those remaining infection-free (*P*=0.045). Analysis of the novel neutrophil gene-signature and SRSq scores in independent major-abdominal surgery and polytrauma cohorts indicated good predictive performance in identifying patients suffering later infection.

**Conclusions:** Major-abdominal surgery acutely upregulates innate-immune pathways while simultaneously suppressing adaptive-immune pathways. This is more prominent in patients developing postoperative pneumonia. Preoperative transcriptomic signatures characteristic of neutrophil-degranulation and postoperative SRSq scores may be useful predictors of subsequent pneumonia risk.
