## Supplementary_Table_S4_difference.in.cell.abundance for "A transcriptomic approach to understand patient susceptibility to pneumonia after abdominal surgery"

### Sheet: Supplementary_Table_S4_differen
Time	median.CIBERSORTx.score.Pneumonia	median.CIBERSORTx.score.Infection.free	P.value.wilcox.test	Cell.type
_preop	0.068682	0.0333587	0.121943	Plasmablasts
_2.6h	0.0802501	0.0519929	0.921212	Plasmablasts
_24h	0.0327146	0.033786	0.68092	Plasmablasts
_48h	0.024716	0.0346154	0.862453	Plasmablasts
_preop	0.542548	0.700832	0.00689686	Naive_CD4_T_cells
_2.6h	0.413696	0.420922	0.775758	Naive_CD4_T_cells
_24h	0.255174	0.507335	0.000807838	Naive_CD4_T_cells
_48h	0.327283	0.485899	0.0147535	Naive_CD4_T_cells
_preop	0.509259	0.433116	0.323487	Cycling_TNK
_2.6h	0.544546	0.38765	0.0484848	Cycling_TNK
_24h	0.578086	0.431701	0.0856411	Cycling_TNK
_48h	0.572283	0.431789	0.0416302	Cycling_TNK
_preop	0.826406	0.749458	0.224988	Classical_monocytes
_2.6h	2.2351	2.78852	0.375758	Classical_monocytes
_24h	2.26368	1.96942	0.391022	Classical_monocytes
_48h	2.41649	1.6383	0.0416302	Classical_monocytes
_preop	0.155957	0.202854	0.874083	Platelets
_2.6h	0.316619	0.355254	0.278788	Platelets
_24h	0.311353	0.30076	0.685327	Platelets
_48h	0.361038	0.309436	0.840537	Platelets
_preop	0.864342	0.737108	0.849169	Degranulating_neutrophils
_2.6h	2.01668	2.52525	0.49697	Degranulating_neutrophils
_24h	1.15284	1.63776	0.161571	Degranulating_neutrophils
_48h	1.7638	1.37323	0.75348	Degranulating_neutrophils
_preop	0	0.0209293	0.517759	Memory_CD4_T_cells
_2.6h	0	0	NaN	Memory_CD4_T_cells
_24h	0	0	0.837804	Memory_CD4_T_cells
_48h	0	0	0.575754	Memory_CD4_T_cells
_preop	0	0	0.559447	IL1R2+_immature_neutrophils
_2.6h	2.10644	1.0858	0.0242424	IL1R2+_immature_neutrophils
_24h	0.960675	0.502165	0.113396	IL1R2+_immature_neutrophils
_48h	0.608308	0.181283	0.0104009	IL1R2+_immature_neutrophils
_preop	0.27659	0.405021	0.0128198	B_cells
_2.6h	0.0953472	0.260207	0.0121212	B_cells
_24h	0.282003	0.350959	0.178215	B_cells
_48h	0.260976	0.304168	0.20655	B_cells
_preop	0.123191	0.0757654	0.411753	Mast_cells/eosiniophils
_2.6h	0.391945	0.403791	1	Mast_cells/eosiniophils
_24h	0.103373	0.119691	0.352875	Mast_cells/eosiniophils
_48h	0.0901778	0.0970808	0.499468	Mast_cells/eosiniophils
_preop	0.674022	0.449711	0.0270413	Mature_neutrophils
_2.6h	0.585079	0.831809	0.630303	Mature_neutrophils
_24h	0.0657677	0.473191	0.174246	Mature_neutrophils
_48h	0.294064	0.421072	0.321629	Mature_neutrophils
_preop	0.147358	0.0552802	0.0245682	HSPCs
_2.6h	0.28082	0.176805	0.0848485	HSPCs
_24h	0.250573	0.182892	0.0183023	HSPCs
_48h	0.272099	0.199494	0.0209194	HSPCs
_preop	0.512974	0.503151	0.426716	Naive_CD8_T_cells
_2.6h	0.568808	0.443108	0.0848485	Naive_CD8_T_cells
_24h	0.594309	0.589593	0.461306	Naive_CD8_T_cells
_48h	0.594776	0.554518	0.410615	Naive_CD8_T_cells
_preop	0.411247	0.463323	0.89912	NK cells
_2.6h	0.346287	0.287348	0.775758	NK cells
_24h	0.262991	0.241566	0.425341	NK cells
_48h	0.276631	0.237824	0.675831	NK cells
_preop	0.109164	0.322584	0.429472	CD8_T_cells
_2.6h	0.109674	0	0.373257	CD8_T_cells
_24h	0.0419928	0.0893165	0.691282	CD8_T_cells
_48h	0	0.0962643	0.0498844	CD8_T_cells
_preop	0.116288	0	0.0172621	S100A8-9_hi_neutrophils
_2.6h	3.14837	1.23268	0.0848485	S100A8-9_hi_neutrophils
_24h	1.77524	0.862995	0.0294149	S100A8-9_hi_neutrophils
_48h	1.4261	0.56445	0.00474818	S100A8-9_hi_neutrophils
_preop	1.10198	1.11354	0.949462	Eosinophils
_2.6h	1.68703	1.73719	0.375758	Eosinophils
_24h	1.64126	1.5134	0.685327	Eosinophils
_48h	1.75276	1.48982	0.255672	Eosinophils
_preop	0.162524	0.110465	0.15203	PADI4+_immature_neutrophils
_2.6h	0	0	0.449102	PADI4+_immature_neutrophils
_24h	0.0159388	0	0.755993	PADI4+_immature_neutrophils
_48h	0.0204099	0.0779138	0.2507	PADI4+_immature_neutrophils
_preop	0.599151	0.40899	0.584174	Non-classical_monocytes
_2.6h	0	0	0.683091	Non-classical_monocytes
_24h	0.492316	0.335855	0.217343	Non-classical_monocytes
_48h	0.535794	0.368408	0.410615	Non-classical_monocytes
_preop	0	0	0.665917	MPO+_immature_neutrophils_or_progenitors
_2.6h	0	0	0.683091	MPO+_immature_neutrophils_or_progenitors
_24h	0	0	0.435359	MPO+_immature_neutrophils_or_progenitors
_48h	0	0	0.533447	MPO+_immature_neutrophils_or_progenitors
_preop	0	0	0.578463	Cycling_neutrophil_progenitors
_2.6h	0	0	0.649723	Cycling_neutrophil_progenitors
_24h	0	0	0.586433	Cycling_neutrophil_progenitors
_48h	0	0	0.564988	Cycling_neutrophil_progenitors
_preop	0	0	0.955492	cDCs
_2.6h	0	0	0.153042	cDCs
_24h	0	0	0.541126	cDCs
_48h	0	0	0.533447	cDCs
_preop	0.0841221	0.0975049	0.799798	pDCs
_2.6h	0.137998	0.086441	0.0484848	pDCs
_24h	0.0635756	0.0808644	0.308002	pDCs
_48h	0.0737528	0.0977914	0.11365	pDCs
