## Supplementary_Table_S5_DE.genes.Pneumonia_Yes_vs_No for "A transcriptomic approach to understand patient susceptibility to pneumonia after abdominal surgery"

### Sheet: preop
baseMean	log2FoldChange	lfcSE	stat	pvalue	padj	gene_name
805.329	1.05537	0.256442	4.11544	3.86434e-05	0.0151944	E2F2
943.565	1.03786	0.226869	4.5747	4.76902e-06	0.00549153	PITHD1
93.1087	-0.598074	0.155799	-3.83876	0.000123656	0.0265795	RIMS3
131.467	0.784228	0.204823	3.8288	0.00012877	0.0273145	SVBP
16.4864	1.50014	0.381926	3.92783	8.57144e-05	0.0229745	AL356968.2
824.025	1.03756	0.240106	4.32126	1.5514e-05	0.00926304	RNF11
37.4925	1.19062	0.316979	3.75613	0.000172559	0.030951	DNAJC6
11.1397	-1.39261	0.391126	-3.56051	0.000370139	0.0438035	SYDE2
49.1284	1.7627	0.376164	4.68598	2.78629e-06	0.00503481	TLCD4
217.322	-0.628514	0.178722	-3.51671	0.000436934	0.048578	AMIGO1
4407.05	1.51895	0.393063	3.8644	0.00011136	0.0256298	SELENBP1
920.462	0.947113	0.191149	4.95484	7.23898e-07	0.00503481	CREG1
2584.36	1.01695	0.243286	4.18004	2.91456e-05	0.0133494	PRDX6
11130.5	1.01055	0.279971	3.60949	0.000306801	0.0402797	ADIPOR1
407.864	1.43907	0.270575	5.31854	1.04605e-07	0.00168633	YOD1
802.912	1.42459	0.40315	3.53364	0.000409873	0.0465322	OR2W3
48.5942	1.69148	0.384238	4.40217	1.07171e-05	0.00719879	NRIR
41.8755	-0.801815	0.211619	-3.78895	0.000151283	0.0301091	EML6
591.745	0.85648	0.202348	4.23271	2.30888e-05	0.0116667	RPIA
254.582	-0.693003	0.192026	-3.6089	0.000307504	0.0402797	AFF3
3750.05	1.31057	0.369584	3.54607	0.000391023	0.0450649	STRADB
53.5407	1.17716	0.282796	4.16257	3.14692e-05	0.0137112	FZD5
286.826	0.620157	0.157808	3.92981	8.50132e-05	0.0229745	UBE2F
23.976	2.66082	0.709825	3.74855	0.000177858	0.030951	ERFE
581.491	0.842634	0.188222	4.4768	7.57687e-06	0.00610734	EIF1B
20.2944	1.51181	0.38734	3.90305	9.49885e-05	0.0233377	CCR5AS
67.9822	0.788464	0.186099	4.2368	2.26728e-05	0.0116667	HYAL3
391.782	1.04818	0.234044	4.47858	7.51404e-06	0.00610734	SELENOK
1100.04	1.19499	0.316238	3.77876	0.000157611	0.0307655	PLSCR1
1840.95	1.36678	0.281029	4.86348	1.15342e-06	0.00503481	SIAH2
431.227	0.69286	0.187007	3.705	0.000211391	0.0348497	DCUN1D1
27.6991	1.47018	0.364202	4.03672	5.4204e-05	0.0181467	ABCG2
4207.29	1.36678	0.388997	3.5136	0.000442081	0.0486408	SNCA
227.594	1.1069	0.2357	4.69623	2.65006e-06	0.00503481	CISD2
19.7972	-1.27092	0.360544	-3.525	0.000423488	0.0474101	KLKB1
34.831	-1.25849	0.333209	-3.77687	0.000158811	0.0307655	ZDHHC11B
66.632	-0.728362	0.195618	-3.72339	0.000196562	0.0337104	SYNPO
10.7786	-4.52662	1.2026	-3.76401	0.000167208	0.030951	HLA-V
5268.4	0.809307	0.20155	4.01541	5.93424e-05	0.018758	PIM1
20.7182	1.54118	0.410289	3.75633	0.000172427	0.030951	TSPO2
1491.93	0.764185	0.195428	3.91032	9.21738e-05	0.0233377	FBXO9
1194.32	1.06506	0.23251	4.58069	4.63445e-06	0.00549153	SNX3
81.0142	-0.751464	0.203412	-3.69429	0.000220499	0.0348497	PLEKHG1
825.092	1.3984	0.329564	4.24319	2.20366e-05	0.0116667	GPR146
74.8825	0.868966	0.212734	4.08476	4.41231e-05	0.0161661	ARL4A
133.763	-0.812462	0.213617	-3.80335	0.00014275	0.0287659	AEBP1
27.9067	1.6565	0.457033	3.62446	0.000289562	0.0399436	AC073210.3
1833.12	0.802896	0.207018	3.87839	0.000105149	0.0252207	UBE2H
768.351	1.70463	0.390801	4.36189	1.28944e-05	0.00831484	BPGM
583.496	0.678411	0.144709	4.68809	2.75766e-06	0.00503481	STMP1
8442.14	1.02125	0.260228	3.92444	8.69327e-05	0.0229745	MKRN1
537.92	0.724967	0.193264	3.75116	0.000176016	0.030951	ZDHHC2
4048.81	1.1633	0.249807	4.6568	3.21166e-06	0.00517751	BNIP3L
32.5159	3.04283	0.636687	4.77916	1.76031e-06	0.00503481	FAM83A
1339.92	0.903043	0.245656	3.67605	0.000236878	0.0359335	TSTA3
4231.81	0.762929	0.203579	3.74758	0.000178552	0.030951	MAF1
7367.19	1.24873	0.309656	4.03263	5.5157e-05	0.0181467	DCAF12
79.7506	0.665705	0.148409	4.48563	7.27005e-06	0.00610734	C9orf40
338.254	0.959341	0.23482	4.08543	4.39954e-05	0.0161661	ISCA1
125.915	0.774727	0.218036	3.55321	0.00038056	0.0444566	CTSL
582.345	1.22069	0.338458	3.60663	0.000310204	0.0402797	TMOD1
204.738	-0.651067	0.176759	-3.68337	0.000230173	0.0359335	MIR600HG
1292.29	0.948299	0.246036	3.85431	0.000116058	0.0256298	DPM2
512.682	1.11227	0.308556	3.60477	0.000312424	0.0402797	IDI1
276.581	1.82434	0.431079	4.23204	2.31584e-05	0.0116667	IFIT1B
56.7707	0.970378	0.271279	3.57704	0.000347501	0.0427638	DPCD
288.904	-0.640346	0.174277	-3.6743	0.000238501	0.0359335	SH3PXD2A
38.2955	1.35	0.349974	3.85742	0.000114591	0.0256298	SOX6
123.402	-0.870238	0.2156	-4.03635	5.42891e-05	0.0181467	LARGE2
104.149	1.17974	0.307311	3.83891	0.00012358	0.0265795	TCN1
93.9464	1.27254	0.355118	3.58344	0.0003391	0.0420511	MS4A4A
148.003	1.46212	0.369871	3.95306	7.71589e-05	0.0218224	RAB3IL1
1651.87	0.704981	0.190556	3.6996	0.000215939	0.0348497	PRDX5
40.1558	-0.630733	0.165536	-3.81025	0.000138828	0.0286928	AP001767.4
380.91	0.840079	0.234162	3.5876	0.000333735	0.0420323	HMBS
422.111	0.920927	0.228702	4.02675	5.65526e-05	0.0182337	NINJ2
287.89	1.79914	0.466383	3.85764	0.000114487	0.0256298	CLEC4D
12.9022	-2.23527	0.612336	-3.65039	0.000261839	0.0382365	KRT128P
667.844	0.961996	0.216902	4.43517	9.20013e-06	0.00674161	NUDT4
1067.25	1.12033	0.253557	4.41845	9.94116e-06	0.00696789	CHPT1
57.7937	0.690358	0.190501	3.62391	0.000290185	0.0399436	SDSL
1736.15	1.00222	0.28103	3.56626	0.000362118	0.0432423	TESC
61.6867	-0.592878	0.168828	-3.51172	0.00044521	0.0486408	TCTN2
1115.6	0.722924	0.192882	3.74802	0.000178235	0.030951	POLR1D
895.935	1.08611	0.22637	4.79797	1.60286e-06	0.00503481	TFDP1
891.428	0.672672	0.149597	4.49655	6.90642e-06	0.00610734	PNP
353.153	0.659357	0.174697	3.77429	0.000160462	0.0307655	RAB2B
13.8355	-1.31995	0.365022	-3.61609	0.000299083	0.0401793	TRAJ28
1867.1	1.06436	0.262095	4.06097	4.88698e-05	0.0171267	LGALS3
1804.54	0.753362	0.199747	3.77158	0.000162215	0.0307655	PPM1A
122.808	1.23422	0.29553	4.1763	2.96284e-05	0.0133494	BBOF1
360.603	2.81972	0.614628	4.58768	4.48195e-06	0.00549153	IFI27
932.016	1.30555	0.325941	4.0055	6.18875e-05	0.0191863	GLRX5
426.904	1.18083	0.325111	3.63208	0.000281149	0.0397414	ANKRD9
2758.19	0.602197	0.162616	3.70318	0.000212915	0.0348497	CCNDBP1
1968.25	1.47861	0.404695	3.65363	0.000258561	0.0382365	EPB42
8419.77	0.746888	0.181446	4.11631	3.8498e-05	0.0151944	SERF2
373.018	0.838257	0.188663	4.44314	8.86544e-06	0.00674161	DNAJA4
764.425	-0.905419	0.253873	-3.56643	0.000361874	0.0432423	BAIAP3
2753.01	0.786886	0.218535	3.60073	0.00031732	0.0402797	HAGH
1961.99	0.655642	0.157044	4.17491	2.98107e-05	0.0133494	ELOB
3811.23	1.06581	0.253804	4.19932	2.67712e-05	0.0130781	GSPT1
1972.66	0.992637	0.25039	3.96436	7.35918e-05	0.0211852	METTL9
829.475	1.6776	0.453998	3.69517	0.000219741	0.0348497	AHSP
1167.42	0.62589	0.173469	3.60808	0.000308474	0.0402797	GABARAPL2
23587.1	1.2539	0.277732	4.51477	6.33853e-06	0.00610734	UBB
32.0676	1.22085	0.299425	4.07732	4.55587e-05	0.0163212	AC093484.3
19.6038	1.18712	0.306591	3.872	0.000107948	0.0252207	RUNDC3A-AS1
20.6546	-0.87149	0.225049	-3.87245	0.000107749	0.0252207	ABCA10
1657.14	1.05201	0.243372	4.32264	1.54174e-05	0.00926304	FAM104A
1736.94	0.918311	0.202033	4.54535	5.48451e-06	0.00589438	RIOK3
539.321	1.10859	0.284135	3.90163	9.55454e-05	0.0233377	SLC14A1
972.481	1.46209	0.317765	4.60116	4.2014e-06	0.00549153	FECH
4475.11	0.894791	0.235254	3.80351	0.00014266	0.0287659	CDC34
14088.8	1.045	0.223091	4.68418	2.81083e-06	0.00503481	BSG
225.923	1.88505	0.474059	3.97639	6.99682e-05	0.0205083	RETN
1419.29	0.801796	0.218093	3.67639	0.000236556	0.0359335	PRDX2
801.932	1.0807	0.294461	3.67011	0.00024245	0.0361902	NFIX
346.994	-1.00404	0.251379	-3.99411	6.49382e-05	0.0196452	FCGBP
3736.31	1.14127	0.278954	4.09126	4.29045e-05	0.0161661	BLVRB
1664.2	0.982786	0.25015	3.92879	8.53731e-05	0.0229745	SLC1A5
34.3122	-0.806267	0.224872	-3.58545	0.000336492	0.0420511	ZNF677
4761.71	1.20888	0.328637	3.67846	0.000234648	0.0359335	FAM210B
11649.2	1.10042	0.293401	3.75057	0.00017643	0.030951	RBM38
43.4494	1.42681	0.365161	3.90734	9.33185e-05	0.0233377	BX640514.2
87.2612	-0.81537	0.197175	-4.13526	3.54555e-05	0.0150415	C20orf204
64.7795	1.65683	0.459917	3.60246	0.000315224	0.0402797	ABCC13
112.064	1.51602	0.425967	3.55901	0.000372252	0.0438035	IGLV2-23
772.61	1.6701	0.41847	3.99096	6.58051e-05	0.0196452	RGL4
451.977	0.692467	0.187069	3.70166	0.000214192	0.0348497	SRRD
82.9337	-0.711242	0.200585	-3.54584	0.000391358	0.0450649	PDGFB

### Sheet: 48h
baseMean	log2FoldChange	lfcSE	stat	pvalue	padj	gene_name
16.902	-1.02195	0.244601	-4.17802	2.9406e-05	0.00807417	PGAM1P11
234.706	1.3483	0.330702	4.07708	4.5604e-05	0.0100077	C1QA
106.882	1.48643	0.404755	3.67242	0.000240264	0.0206528	C1QC
188.146	1.55911	0.37447	4.16352	3.1338e-05	0.00823307	C1QB
63.2837	-0.59771	0.190288	-3.14108	0.00168329	0.0425035	LINC01355
418.447	-0.689881	0.225378	-3.061	0.00220599	0.0463904	RCAN3
247.815	-0.857658	0.212529	-4.03548	5.44905e-05	0.0105012	MAN1C1
19.7203	-0.769757	0.24903	-3.09102	0.00199469	0.0446195	ACTG1P20
144.182	0.956458	0.23349	4.09635	4.1972e-05	0.00974331	SERINC2
23.2405	-0.835828	0.245791	-3.40056	0.000672468	0.0297314	ZSCAN20
40.2319	-1.45544	0.340861	-4.2699	1.95561e-05	0.00715254	HPCAL4
226.622	-0.713437	0.181818	-3.92391	8.71243e-05	0.0132677	HIVEP3
144.208	0.77837	0.216082	3.6022	0.000315531	0.022853	SVBP
3.62464	-1.95445	0.594322	-3.28853	0.00100712	0.0344695	SZT2-AS1
112.49	-0.714018	0.174261	-4.09741	4.17795e-05	0.00974331	ST3GAL3
18.7444	-1.55696	0.395864	-3.93306	8.38718e-05	0.0131467	ZSWIM5
636.155	-0.660479	0.211418	-3.12404	0.00178386	0.0432135	ECHDC2
6.98699	2.36528	0.776159	3.04742	0.00230816	0.0470537	PCSK9
6.77163	-1.36433	0.448291	-3.04339	0.00233927	0.0473772	MCOLN3
337.064	0.680288	0.198742	3.42297	0.000619402	0.0288557	GCLM
99.6072	-0.881667	0.29015	-3.03866	0.00237632	0.0479194	AMIGO1
1157.59	0.711045	0.190622	3.73012	0.000191386	0.0188583	LAMTOR5
131.237	-0.936088	0.267394	-3.50078	0.000463896	0.026707	KCNA3
1982.33	0.717349	0.205748	3.48654	0.000489305	0.0269237	C1orf162
25.1884	1.18875	0.344531	3.45033	0.000559895	0.0277357	TMIGD3
154.114	-0.652911	0.14938	-4.37081	1.23789e-05	0.00549771	TTF2
92.3803	-0.693916	0.200522	-3.46054	0.000539092	0.0274605	WARS2-AS1
123.004	-1.01734	0.23163	-4.39209	1.12266e-05	0.00536947	AC241952.2
27.6356	-0.695979	0.206738	-3.36649	0.000761323	0.031147	NBPF20
263.644	-0.755306	0.246869	-3.05955	0.00221673	0.0464544	THEM4
1409.78	-0.744827	0.229777	-3.24152	0.00118892	0.0365957	ATP8B2
163.42	-0.775544	0.240836	-3.22022	0.00128092	0.0376004	FCRL2
31.4134	-1.12512	0.248458	-4.52841	5.9428e-06	0.00469476	AL590560.2
152.204	-0.674538	0.200847	-3.35846	0.00078378	0.0313731	SLAMF1
5240.93	0.772397	0.255513	3.02293	0.00250339	0.0493612	FCER1G
7.03183	-1.23952	0.378639	-3.27363	0.00106177	0.0347362	AL592435.1
1105.49	0.621944	0.187625	3.31482	0.000917027	0.0331028	CREG1
71.9229	0.609309	0.188177	3.23796	0.00120389	0.0366932	RGL1
285.732	-0.806857	0.19943	-4.04582	5.21401e-05	0.0105001	PIK3C2B
78.9182	-0.636053	0.173835	-3.65895	0.000253252	0.0209023	AL512306.3
1242.72	-0.649302	0.201269	-3.22604	0.00125517	0.0374604	FCMR
2414.45	-0.675499	0.206616	-3.26934	0.00107797	0.0347362	MIR29B2CHG
51.998	1.05096	0.256562	4.09633	4.19749e-05	0.00974331	G0S2
1065.83	-1.12492	0.28855	-3.89851	9.67845e-05	0.0141108	OBSCN
7.40461	-1.735	0.561746	-3.08859	0.00201108	0.0447112	AL670729.3
76.7607	0.866781	0.237286	3.65289	0.000259305	0.0213044	FAM89A
203.656	-0.649956	0.19585	-3.31864	0.000904564	0.0331028	TARBP1
297.819	-0.733047	0.19832	-3.69629	0.000218771	0.0201973	MTR
155.355	-0.64668	0.196212	-3.29583	0.000981331	0.0342041	AKT3
6.54652	2.33294	0.551176	4.23266	2.30939e-05	0.00763105	OR2T8
143.787	-0.651659	0.209011	-3.11782	0.00182195	0.0434588	SH3YL1
110.105	-0.789057	0.247382	-3.18962	0.00142458	0.0394839	LINC00299
263.623	0.828157	0.251877	3.28795	0.00100921	0.0344776	TP53I3
122.291	-0.692565	0.184473	-3.75429	0.000173833	0.0182163	IFT172
1159.29	-0.610441	0.200454	-3.0453	0.00232452	0.0472322	LBH
7.64799	-1.28534	0.398744	-3.22346	0.00126651	0.0376004	MSH2-OT1
29.7636	-0.855617	0.265379	-3.22413	0.00126355	0.0375994	PAIP2B
149.362	-0.727673	0.199544	-3.64668	0.000265654	0.0214513	ALMS1
19.1774	-0.929609	0.260075	-3.57438	0.000351056	0.0238118	AC092653.2
81.5405	-0.669113	0.215332	-3.10736	0.00188766	0.0437942	SEMA4F
8.16061	-1.61838	0.464106	-3.48709	0.000488313	0.0269237	DNAH6
570.619	-1.04373	0.305935	-3.41161	0.000645803	0.0291557	TRABD2A
6.89283	-1.41694	0.441825	-3.20701	0.00134121	0.0382889	ANAPC1P1
4.50571	-3.90877	0.896469	-4.36019	1.29949e-05	0.00563708	AC068279.2
5.39977	-1.34162	0.421581	-3.18235	0.00146085	0.0397799	AC092835.1
193.488	-1.01995	0.278099	-3.66759	0.000244851	0.02076	ANKRD36
68.8661	-0.997917	0.311532	-3.20326	0.00135882	0.0382889	ANKRD36B
40.76	-0.739545	0.23053	-3.20803	0.00133648	0.0382889	C2orf92
144.939	-0.746389	0.201176	-3.71014	0.000207147	0.0196138	AFF3
25.0708	-1.39764	0.446827	-3.12792	0.00176047	0.0430778	EDAR
157.309	-0.616629	0.181082	-3.40525	0.000661039	0.0294281	ANAPC1
37.2779	-1.15175	0.316139	-3.6432	0.000269273	0.0214951	FBLN7
80.3223	-0.758839	0.216502	-3.505	0.000456611	0.026707	LINC01191
21.9425	-0.9464	0.306182	-3.09098	0.001995	0.0446195	ARHGEF4
99.6099	-0.72228	0.224407	-3.21862	0.00128809	0.0376004	AC009951.4
22.2585	-0.951033	0.276418	-3.44056	0.000580505	0.0281751	CACNB4
534.634	0.594357	0.18857	3.15192	0.00162199	0.0418465	GALNT3
269.389	0.73754	0.149221	4.94259	7.70931e-07	0.00223331	LNPK
25.514	-0.636339	0.189294	-3.36165	0.000774794	0.031147	AC019080.1
271.85	-1.89401	0.386524	-4.90011	9.57832e-07	0.00223331	TTN
27.5417	-1.67219	0.431931	-3.87142	0.000108201	0.0147567	CCDC141
9.9298	-1.11341	0.360467	-3.08879	0.00200975	0.0447112	AC005540.1
252.209	-0.612364	0.18272	-3.35138	0.000804113	0.0316437	ANKRD44-IT1
113.614	-0.648079	0.192744	-3.36237	0.000772752	0.031147	ABI2
235.133	0.592538	0.187528	3.15973	0.00157914	0.0412545	PECR
29.6902	-1.77317	0.358484	-4.94629	7.56403e-07	0.00223331	WNT10A
34.6442	-0.872678	0.240138	-3.63407	0.000278986	0.0216431	SLC23A3
19.9707	-1.3038	0.40948	-3.18404	0.00145234	0.0396833	LINC01891
206.971	-0.873608	0.264174	-3.30694	0.000943206	0.0334998	SNED1
316.107	-1.04834	0.234348	-4.47346	7.69654e-06	0.00496951	PASK
35.5796	-0.995108	0.321188	-3.09821	0.00194693	0.0444701	LINC01237
63.4725	-1.08683	0.295165	-3.68212	0.000231301	0.0201973	LINC01238
6.35652	-2.38933	0.549563	-4.34769	1.37581e-05	0.0058325	AC093642.2
7.04546	-1.55353	0.443096	-3.50608	0.000454761	0.026707	AC093642.1
71.5434	-0.681893	0.19502	-3.49653	0.000471345	0.0268734	LINC00852
15.5527	-1.65607	0.51567	-3.21148	0.00132052	0.0380706	CAND2
18.0927	-1.22987	0.359551	-3.42058	0.000624869	0.0288557	WNT7A
245.009	-0.75514	0.247286	-3.05372	0.00226026	0.0466379	OXNAD1
34.8702	-1.01967	0.310514	-3.28382	0.00102411	0.0347322	AC090948.1
58.3786	-0.846253	0.270285	-3.13097	0.00174232	0.0430118	OSBPL10
6.75153	-1.5331	0.386038	-3.97137	7.14594e-05	0.0124573	SUGT1P2
20.0576	-1.11878	0.258821	-4.32261	1.54198e-05	0.00639166	XYLB
50.3325	-1.06689	0.318118	-3.35376	0.000797218	0.0315659	ACVR2B
21.2413	1.17358	0.380084	3.08768	0.00201729	0.0447143	CCR5AS
212.327	-1.10549	0.289869	-3.81378	0.00013686	0.0160556	ALS2CL
377.639	0.826941	0.271102	3.05029	0.0022862	0.0469652	CAMP
592.025	-0.650747	0.189356	-3.43664	0.000588978	0.0282422	HEMK1
17.8105	-1.09407	0.278387	-3.93005	8.49289e-05	0.0132015	GRM2
1938.8	-0.640311	0.153028	-4.18428	2.86075e-05	0.00807417	DNAH1
92.3113	-0.637199	0.197289	-3.22977	0.00123889	0.0371667	SFMBT1
134.946	-0.605091	0.1729	-3.49965	0.000465861	0.0267376	CCDC66
203.554	-0.831745	0.223022	-3.72943	0.00019191	0.0188583	LRIG1
24.2798	-0.83158	0.253548	-3.27978	0.00103889	0.0347362	ZDHHC23
414.307	-0.755085	0.231369	-3.26355	0.00110024	0.0350815	PARP15
18.7564	-0.824943	0.268	-3.07814	0.00208297	0.0452313	MYLK-AS1
166.024	-0.705548	0.20299	-3.47578	0.000509374	0.0270694	PLXNA1
292.594	-0.828976	0.23935	-3.46345	0.000533304	0.0274605	EPHB1
65.7909	2.56152	0.838146	3.05617	0.00224181	0.0464629	PCOLCE2
1233.74	0.606787	0.183381	3.30889	0.000936673	0.0334068	SEC62
361.057	0.794594	0.212069	3.74686	0.00017906	0.0185556	GPR160
8.56894	-1.4597	0.438609	-3.32801	0.000874683	0.0329402	AC092535.2
20.5092	-1.50506	0.435716	-3.45424	0.000551855	0.0276714	C4orf50
1641.94	1.06576	0.301727	3.53219	0.000412133	0.026148	S100P
17.0518	-1.33515	0.326086	-4.09449	4.231e-05	0.00974331	ABLIM2
18.0497	-0.966817	0.265306	-3.64415	0.000268273	0.0214951	TBC1D19
406.06	0.730132	0.212987	3.42807	0.000607898	0.0285919	IGFBP7
655.162	-0.954687	0.27146	-3.51687	0.000436675	0.0263722	LEF1
769.594	0.638749	0.189665	3.36778	0.000757766	0.031147	C4orf3
19.8309	0.875604	0.255186	3.43124	0.000600834	0.0285216	SLC7A11
78.5194	0.675636	0.221379	3.05194	0.00227371	0.0468119	AC097376.1
18.7119	-1.16907	0.318462	-3.67099	0.000241617	0.0206738	TNRC18P1
42.226	-0.971692	0.267874	-3.62742	0.000286267	0.0217468	NR3C2
301.069	-0.704979	0.174206	-4.0468	5.19219e-05	0.0105001	LRBA
63.6123	0.670169	0.19892	3.36903	0.000754323	0.0311342	SAP30
42.3697	0.604741	0.188767	3.20364	0.001357	0.0382889	ANKRD37
84.9986	-1.17134	0.245767	-4.76605	1.87868e-06	0.00290637	CEP72
42.7319	-0.967992	0.283396	-3.41569	0.000636209	0.0291557	TPPP
10.6659	-1.94078	0.407928	-4.75765	1.95863e-06	0.00290637	ZDHHC11B
1876.28	-0.876935	0.276702	-3.16924	0.00152836	0.0405673	IL7R
54.9431	-0.856105	0.240088	-3.5658	0.000362754	0.0241659	CPLANE1
12.8187	-0.92396	0.275405	-3.35492	0.000793884	0.0315659	AC025171.3
10.992	-1.07211	0.279972	-3.82934	0.000128485	0.0156643	AC010623.1
7.93214	1.14829	0.371988	3.08691	0.00202251	0.044752	VCAN-AS1
271.749	-0.604866	0.197772	-3.0584	0.00222519	0.0464544	TMEM161B-AS1
681.259	-0.70412	0.230446	-3.05547	0.00224707	0.0464684	ERAP2
9.15877	-1.17687	0.368226	-3.19605	0.00139321	0.0390791	AC116347.1
55.3097	0.948495	0.246709	3.84459	0.000120754	0.0153226	MACIR
39.4851	-0.80306	0.231247	-3.47274	0.000515167	0.0272221	SLC12A2
33.4941	-0.823317	0.19087	-4.31349	1.60697e-05	0.00651625	RAD50
2034.92	-0.859298	0.283532	-3.03069	0.00243993	0.0487282	TCF7
55.2015	-0.877184	0.271303	-3.23323	0.001224	0.0370043	KLHL3
410.443	0.613926	0.196734	3.1206	0.00180485	0.0434187	AC116353.6
865.494	-0.815597	0.249332	-3.27113	0.00107119	0.0347362	ITK
4.59111	-2.00961	0.599493	-3.35218	0.000801784	0.0316188	AC138965.2
5.88636	-1.9012	0.509132	-3.7342	0.000188311	0.0188583	AC139491.3
16.5733	-1.38196	0.444044	-3.11222	0.00185687	0.0437098	FAM153B
105.455	-1.34457	0.348137	-3.8622	0.000112372	0.014972	FAM153A
44.705	-1.17738	0.260435	-4.52081	6.16025e-06	0.00469476	AC106795.1
6.91741	-1.83519	0.50483	-3.63525	0.000277709	0.0216431	AC106795.3
51.0533	-1.05314	0.283582	-3.7137	0.000204249	0.0195378	AC106795.2
3.21922	-2.26094	0.653296	-3.46081	0.000538545	0.0274605	AC106795.5
61.0829	-0.781326	0.209968	-3.72116	0.00019831	0.0191662	N4BP3
58.2114	-0.642863	0.20586	-3.12281	0.00179132	0.0432818	ZNF354B
376.085	-0.611778	0.199682	-3.06376	0.00218572	0.0461319	MRNIP
170.687	-0.659587	0.217339	-3.03484	0.00240665	0.0483222	IRF4
374.259	0.616995	0.145541	4.23933	2.24189e-05	0.00763105	LY86
34.6401	-0.857624	0.239765	-3.57694	0.000347643	0.023753	CD83
24.4448	-0.815116	0.261381	-3.1185	0.00181773	0.043456	ASS1P1
51.4404	0.787829	0.245072	3.21469	0.00130587	0.0379066	AL353759.1
285.343	0.748148	0.218646	3.42174	0.000622228	0.0288557	AL031777.2
9.00795	-5.18159	1.47244	-3.51906	0.00043308	0.0263722	HLA-V
25.8229	-1.13679	0.268407	-4.23532	2.28229e-05	0.00763105	AL645929.3
513.995	-0.621173	0.182671	-3.4005	0.000672634	0.0297314	HCG18
45.0378	-0.713082	0.213265	-3.34364	0.000826877	0.0321328	MSH5
113.26	-0.667681	0.164446	-4.06019	4.90333e-05	0.0102766	TNXB
903.921	-0.838891	0.23691	-3.54098	0.000398649	0.0256594	ITPR3
190.852	0.770884	0.221083	3.48686	0.000488728	0.0269237	PNPLA1
15.9317	-1.70624	0.470788	-3.62422	0.00028983	0.0217468	LINC02520
25.3623	-1.78454	0.470006	-3.79684	0.000146555	0.0166689	AL353597.1
5.74594	-1.54522	0.473923	-3.26049	0.0011122	0.0351575	AL133375.1
13.2665	-1.11836	0.331491	-3.37374	0.000741534	0.0308058	AL355802.1
35.9005	-0.711092	0.197815	-3.59474	0.000324716	0.0232959	AL109615.4
42.163	-0.910856	0.26821	-3.39605	0.000683659	0.0297692	DST
31.413	-1.35637	0.386484	-3.50951	0.000448934	0.026707	COL19A1
530.433	-0.95765	0.205386	-4.66269	3.12109e-06	0.00374777	MDN1
251.506	-0.988076	0.230926	-4.27876	1.87939e-05	0.00715254	BACH2
4.22912	-2.39832	0.64784	-3.70202	0.00021389	0.0199484	RN7SKP110
23.9899	0.59921	0.186303	3.21632	0.00129848	0.0377855	Z97989.1
140.272	-1.00272	0.293676	-3.41438	0.000639281	0.0291557	THEMIS
16633.4	0.658857	0.207607	3.17358	0.00150573	0.0402385	VNN2
3380.13	0.586601	0.176384	3.3257	0.000881978	0.0330352	IFNGR1
1326.75	-0.585269	0.15204	-3.84943	0.000118394	0.0152172	UTRN
19.5919	-1.12953	0.311927	-3.62113	0.000293314	0.0217975	MIR7161
4.34015	-1.4712	0.484981	-3.03353	0.00241712	0.0484242	AL627422.2
8.41525	-1.6801	0.346712	-4.8458	1.26102e-06	0.00251524	Z94721.2
9.36287	-1.2645	0.353898	-3.57306	0.000352829	0.0238453	CCR6
170.306	-0.932879	0.20258	-4.60499	4.1248e-06	0.00374777	WDR27
363.672	0.590657	0.189859	3.11103	0.00186433	0.0437942	FAM20C
22.5069	-0.651394	0.21036	-3.09657	0.00195775	0.0444701	SNHG26
173.09	-0.61468	0.199004	-3.08878	0.00200979	0.0447112	OSBPL3
6.09783	-1.69515	0.439815	-3.85424	0.000116089	0.0151863	NANOGP4
4.97806	-1.50567	0.490998	-3.06656	0.00216536	0.0460028	TRGJP2
7.87717	-2.30322	0.668146	-3.44719	0.000566454	0.0278054	TRGV2
165.516	0.602105	0.136235	4.41961	9.88787e-06	0.00526967	AC027644.3
6.06729	-1.42663	0.362696	-3.93342	8.37473e-05	0.0131467	GNAI1
3.37453	-1.94808	0.625839	-3.11275	0.00185354	0.0437098	AC000065.2
10.2812	-1.16017	0.340532	-3.40692	0.000656998	0.0294281	OR7E7P
15.5	-0.929486	0.282307	-3.29246	0.000993139	0.0342498	OR7E38P
79.2665	0.652114	0.18662	3.49434	0.000475234	0.0268734	AC002467.1
100.258	-0.764998	0.203456	-3.76001	0.000169905	0.0180883	AC016831.1
31.098	-0.831554	0.275	-3.02383	0.00249594	0.0492665	PLXNA4
365.483	-0.719109	0.225755	-3.18535	0.0014458	0.0396833	DENND11
24.9596	-1.00206	0.308416	-3.24906	0.00115785	0.0362373	AC004918.5
6.41384	-1.83152	0.496217	-3.69096	0.000223409	0.0201973	TAS2R3
19.9844	-1.04289	0.27689	-3.76644	0.000165593	0.0177517	TAS2R4
10.7717	-1.37469	0.453987	-3.02805	0.00246138	0.048999	TRBV3-1
13.6346	-1.11161	0.352439	-3.15405	0.00161022	0.041658	TRBJ1-2
15.8107	-1.29639	0.420772	-3.08098	0.00206322	0.0452256	TRBJ1-4
32.9902	-1.06107	0.33326	-3.1839	0.00145305	0.0396833	TRBJ1-6
254.167	0.818866	0.207477	3.94677	7.92121e-05	0.0129609	AC093673.1
325.093	-0.63412	0.204094	-3.10699	0.00189001	0.0437942	ATP6V0E2
74.7455	-0.615495	0.182997	-3.36341	0.000769851	0.031147	PAXIP1-AS1
54.0953	-0.851539	0.245935	-3.46246	0.00053526	0.0274605	XKR6
62.0125	1.10638	0.354613	3.11998	0.00180863	0.0434187	MSR1
6.02187	-1.41279	0.452306	-3.12352	0.001787	0.0432335	LZTS1
272.573	-0.712055	0.218249	-3.26257	0.00110405	0.0350815	SORBS3
117.162	-0.993801	0.283747	-3.50242	0.000461044	0.026707	EPHX2
4.67802	-2.51632	0.75632	-3.32706	0.000877674	0.0329402	GULOP
69.4309	-0.596838	0.135559	-4.4028	1.06861e-05	0.00536947	POMK
18.3953	-0.801179	0.263084	-3.04534	0.00232419	0.0472322	AC022182.1
169.2	0.721486	0.195497	3.69051	0.000223803	0.0201973	TRIQK
19.6667	0.674425	0.185958	3.62677	0.000286993	0.0217468	AC120053.1
13.2407	-0.923157	0.284308	-3.24703	0.00116616	0.0363753	GASAL1
24.3306	-1.07915	0.318055	-3.39298	0.000691377	0.0298524	PCAT1
262.134	-0.743085	0.22242	-3.3409	0.000835058	0.0323161	PVT1
44.9918	0.623186	0.164917	3.77878	0.000157598	0.0172942	DOCK8-AS1
76.6694	-0.828834	0.264046	-3.13898	0.00169537	0.042505	KANK1
4.05928	-2.23585	0.607887	-3.67807	0.000235005	0.0202942	AL354977.2
11.5859	-0.893971	0.2823	-3.16673	0.00154161	0.0408461	ACER2
495.879	-0.732475	0.217877	-3.36187	0.000774166	0.031147	IL11RA
121.704	-0.585679	0.181964	-3.21866	0.00128792	0.0376004	AL353795.3
37.7701	-0.952708	0.297258	-3.20499	0.00135068	0.0382889	AL133410.1
35.0227	-1.30325	0.281508	-4.62955	3.66469e-06	0.00374777	NPR2
256.927	-0.73794	0.236464	-3.12073	0.00180402	0.0434187	PAX5
20.1144	-0.948572	0.285632	-3.32095	0.000897106	0.0331028	AL513165.1
159.872	0.668038	0.186869	3.5749	0.000350363	0.0238118	IDNK
115.867	0.669942	0.207246	3.23259	0.00122675	0.0370043	CTSL
36.9345	-1.01915	0.288261	-3.53553	0.000406956	0.0259077	CCDC180
61.3681	-0.63635	0.203259	-3.13073	0.00174372	0.0430118	FKTN
636.393	0.785722	0.226986	3.46154	0.000537089	0.0274605	TXN
111.542	-0.812965	0.239278	-3.39758	0.000679845	0.0297692	MIR600HG
94.2963	-0.776785	0.222993	-3.48345	0.000495002	0.0270694	STRBP
17.9503	-1.22936	0.2762	-4.45099	8.54743e-06	0.00509499	GARNL3
154.319	-0.779515	0.222525	-3.50305	0.00045996	0.026707	AL162586.1
83.8414	-0.823198	0.23485	-3.5052	0.000456261	0.026707	ST6GALNAC6
1408.73	-0.825837	0.252419	-3.27169	0.00106907	0.0347362	FAM102A
6.06142	-1.59862	0.395221	-4.04487	5.23511e-05	0.0105001	SNORD62A
84.4718	-0.732602	0.185893	-3.94098	8.11505e-05	0.0130491	DDX31
87.2888	-0.714974	0.212222	-3.36899	0.000754444	0.0311342	CCDC183-AS1
41.9012	-1.56196	0.328773	-4.75086	2.02556e-06	0.00290637	DIP2C
784.65	0.816899	0.263632	3.09864	0.00194414	0.0444701	IDI1
49.8519	0.861327	0.262276	3.28405	0.00102326	0.0347322	AKR1C3
250.926	-0.739603	0.229655	-3.2205	0.00127968	0.0376004	PRKCQ
290.607	-0.799738	0.264895	-3.01908	0.00253543	0.0495738	PRKCQ-AS1
164.806	-0.748634	0.233569	-3.20519	0.00134973	0.0382889	AL731559.1
26.1792	-0.984155	0.319602	-3.07932	0.00207474	0.0452256	FAM171A1
119.579	-0.682187	0.185293	-3.68166	0.000231717	0.0201973	CUBN
282.359	0.608893	0.17929	3.39613	0.00068346	0.0297692	MSRB2
40.0212	-1.2849	0.392903	-3.27027	0.00107445	0.0347362	ANTXRLP1
12.0326	-1.17799	0.342501	-3.43938	0.000583048	0.0281751	BMS1P2
3098.26	-0.6966	0.220023	-3.16603	0.00154534	0.0408867	SPOCK2
46.0367	-0.850113	0.237122	-3.58513	0.000336916	0.023521	ADIRF-AS1
269.399	0.962816	0.292347	3.2934	0.000989845	0.0342498	LIPN
13.7322	-1.05037	0.301518	-3.4836	0.00049472	0.0270694	AL133215.1
64.4553	-0.625906	0.201123	-3.11206	0.00185785	0.0437098	KCNIP2
127.546	-0.72164	0.226971	-3.17944	0.00147558	0.0400639	SFXN2
155.409	-0.834645	0.218567	-3.81872	0.000134149	0.0159774	SH3PXD2A
8.48969	-1.61669	0.48574	-3.3283	0.000873778	0.0329402	SORCS3
14.042	-0.909958	0.299525	-3.038	0.00238152	0.0479624	AL158212.4
654.054	-0.667403	0.217358	-3.07052	0.00213686	0.0457622	ABLIM1
30.5999	-0.7977	0.179836	-4.43571	9.17699e-06	0.00509499	AC068896.3
20.9575	-1.58515	0.510349	-3.10601	0.00189628	0.0438207	DPYSL4
3473.87	0.991728	0.288072	3.44264	0.000576068	0.0280559	IFITM3
148.632	0.812579	0.25006	3.24954	0.00115591	0.0362373	CRACR2B
47.0636	-1.15162	0.297754	-3.86768	0.000109876	0.0147567	DUSP8
8248.98	0.651147	0.198598	3.27872	0.00104278	0.0347362	CTSD
162.848	0.727559	0.170336	4.27132	1.94323e-05	0.00715254	TNNI2
16.6316	-1.24366	0.330858	-3.75889	0.000170672	0.0180883	OR52K2
488.758	-0.897268	0.185675	-4.83248	1.34844e-06	0.00251524	DNHD1
124.349	-0.613887	0.201301	-3.04959	0.00229152	0.0469899	DCHS1
514.064	-0.642097	0.166867	-3.84796	0.000119108	0.0152172	TRIM66
4.63832	-4.95038	1.51041	-3.27752	0.00104724	0.0347362	LINC00958
3544.58	0.836921	0.218499	3.83032	0.000127978	0.0156643	LDHA
77.8054	-0.606694	0.192079	-3.15856	0.00158548	0.0413236	PRDM11
73.167	-0.830175	0.246011	-3.37455	0.000739374	0.0307922	LARGE2
34.7539	-0.630075	0.181239	-3.47648	0.000508038	0.0270694	CTNND1
74.8774	0.795698	0.241138	3.29976	0.00096769	0.0340605	TCN1
1774.31	-0.807944	0.259544	-3.11294	0.00185235	0.0437098	CD6
707.83	-0.835415	0.255626	-3.26811	0.00108267	0.0347592	CD5
3.55423	-1.67646	0.525996	-3.18721	0.00143653	0.0396833	AP006333.2
12.1318	-0.954899	0.298092	-3.20337	0.00135829	0.0382889	AP001453.2
2002.95	0.704512	0.190003	3.70789	0.000208991	0.0196818	PRDX5
1097.53	-0.608648	0.197958	-3.07463	0.00210763	0.0454492	LTBP3
58.0637	-1.02002	0.278501	-3.66254	0.000249729	0.0207956	SLC29A2
79.0808	-0.75183	0.236855	-3.17422	0.00150238	0.0402274	CTSF
7.99827	-1.57727	0.427977	-3.68541	0.000228337	0.0201973	LINC02754
13.1816	-1.03937	0.298797	-3.47852	0.000504182	0.0270694	AP003071.5
12.6662	-1.00148	0.310762	-3.22265	0.00127009	0.0376004	AP003071.1
148.536	-0.947146	0.285	-3.32331	0.000889548	0.0330818	PLEKHB1
40.1066	-0.76214	0.240856	-3.1643	0.00155459	0.0409305	AP003717.1
6.26012	-1.19213	0.38341	-3.10929	0.00187538	0.0437942	LINC02728
140.806	-0.83272	0.262068	-3.1775	0.00148552	0.040117	SYTL2
177.168	2.01883	0.585289	3.44929	0.00056206	0.0277357	MMP8
11.8654	-1.1953	0.361613	-3.30548	0.000948142	0.0334998	CASP1P2
115.43	-0.768541	0.192655	-3.98921	6.6295e-05	0.0118719	TTC12
40.3845	-0.777457	0.164258	-4.73313	2.2108e-06	0.00294558	TMPRSS13
58.8054	-0.969282	0.28301	-3.42491	0.00061501	0.0288236	TMEM25
1442.17	-0.694918	0.197065	-3.52634	0.000421339	0.0262851	BCL9L
75.8866	-0.960974	0.21872	-4.39362	1.11476e-05	0.00536947	AP000977.1
18.4891	-1.03576	0.313333	-3.30561	0.000947698	0.0334998	AP000866.6
60.9102	-0.956661	0.271003	-3.53007	0.000415445	0.0261801	ROBO3
3.29469	-1.62215	0.525274	-3.0882	0.00201374	0.0447143	AP001893.1
1814.55	-0.692763	0.211277	-3.27894	0.00104199	0.0347362	ETS1
4.54867	-1.85684	0.575327	-3.22744	0.00124902	0.0373821	LINC01395
338.834	-1.03637	0.301884	-3.43301	0.000596921	0.0285216	IGSF9B
284.955	-0.761977	0.220997	-3.44791	0.000564937	0.0278042	ENO2
1121.89	0.841512	0.24647	3.41426	0.000639559	0.0291557	C3AR1
118.151	-0.711711	0.186586	-3.81438	0.000136524	0.0160556	PHC1
49.8269	-1.30048	0.395964	-3.28433	0.00102225	0.0347322	A2M-AS1
104.473	-0.640252	0.20327	-3.14977	0.001634	0.0420388	AC010186.2
198.104	-0.716309	0.202489	-3.53752	0.000403897	0.025801	AC010186.3
10.8796	-0.879617	0.285895	-3.07671	0.00209298	0.045238	AC134349.1
23.3065	-0.876861	0.269235	-3.25687	0.00112649	0.0354774	DDX47
232.247	0.795163	0.238829	3.32943	0.000870249	0.0329402	MGST1
185.492	0.903065	0.262769	3.43673	0.000588785	0.0282422	BCAT1
16.57	-0.746906	0.217596	-3.43253	0.000597975	0.0285216	ALG10
48.337	-1.06039	0.326687	-3.24587	0.0011709	0.0364017	ABCD2
699.279	-0.668671	0.221114	-3.0241	0.00249372	0.0492665	SLC38A1
3.4755	-2.48793	0.781531	-3.18341	0.00145554	0.0396932	PPIAP45
73.4166	-0.659226	0.204654	-3.22117	0.00127667	0.0376004	PRPF40B
580.099	-0.619588	0.191297	-3.23889	0.00119997	0.0366932	FMNL3
162.574	-0.952936	0.212098	-4.49292	7.02545e-06	0.00496951	POU6F1
94.0697	-1.77462	0.432075	-4.10721	4.00474e-05	0.00974331	KRT72
63.1139	-1.77183	0.449429	-3.94241	8.06683e-05	0.0130491	KRT73
6.03893	-2.21327	0.67633	-3.27248	0.0010661	0.0347362	KRT128P
426.339	-0.767869	0.237142	-3.23801	0.00120368	0.0366932	TESPA1
2752.96	0.754985	0.217853	3.46557	0.000529104	0.0274605	CD63
13.267	-1.03194	0.332193	-3.10643	0.0018936	0.0438207	GLS2
17.9194	-1.10263	0.305326	-3.61132	0.000304646	0.0223723	LINC01619
149.515	-0.786145	0.252983	-3.1075	0.00188679	0.0437942	GOLGA2P5
98.6241	-0.672072	0.205162	-3.27581	0.0010536	0.0347362	UTP20
6.19364	-1.16283	0.383363	-3.03323	0.00241952	0.0484242	TTC41P
82.1365	-0.654938	0.180061	-3.6373	0.000275506	0.0216431	BTBD11
95.6375	-0.75901	0.178885	-4.24301	2.20543e-05	0.00763105	TCTN1
9.24466	-1.08446	0.346066	-3.13369	0.00172626	0.0427621	AC089999.4
35.1245	-0.835218	0.25846	-3.23151	0.00123136	0.037046	RNFT2
31.4639	-2.49005	0.550364	-4.52437	6.05749e-06	0.00469476	HRK
257.372	-0.772183	0.23436	-3.29486	0.000984719	0.0342041	BICDL1
504.797	-0.675803	0.187632	-3.60174	0.000316093	0.022853	HIP1R
215.389	-0.729956	0.187705	-3.88884	0.000100725	0.0143422	MPHOSPH9
24.2791	-1.12047	0.281167	-3.98505	6.74647e-05	0.0118719	TCTN2
9.92495	-1.43256	0.402889	-3.55571	0.000376959	0.024846	AC068790.3
7.39215	-0.938301	0.29662	-3.16331	0.00155987	0.0409807	AC068790.5
28.9393	-1.4008	0.373518	-3.75029	0.000176634	0.0184064	LINC00944
1206.46	-0.651939	0.153954	-4.23464	2.28919e-05	0.00763105	EP400
328.815	-0.602114	0.167652	-3.59145	0.000328841	0.023413	AC131212.3
121.728	-0.610735	0.19358	-3.15495	0.00160527	0.0415877	ZNF84
135.492	-0.679937	0.172105	-3.95071	7.79192e-05	0.0129231	XPO4
4187.89	0.872064	0.261741	3.33178	0.00086293	0.0329166	ALOX5AP
14.4001	2.38594	0.53313	4.47534	7.62908e-06	0.00496951	CCNA1
16.0178	-1.09954	0.311633	-3.52831	0.000418218	0.0262661	SUGT1P3
14.1305	-1.02169	0.310057	-3.29517	0.000983618	0.0342041	MRPS31P5
158.471	-0.919143	0.281941	-3.26005	0.00111393	0.0351575	KLF12
237.943	-0.721057	0.235781	-3.05816	0.00222698	0.0464544	DOCK9
12.5493	-1.57956	0.29738	-5.31159	1.08676e-07	0.000675708	RN7SKP9
58.2808	-1.11166	0.357125	-3.11281	0.00185315	0.0437098	CCR12P
93.8348	-0.966677	0.298397	-3.23957	0.0011971	0.0366658	MCF2L
184.517	-1.01486	0.280769	-3.61459	0.000300825	0.0222471	C13orf46
66.7189	-0.968235	0.248391	-3.89802	9.69809e-05	0.0141108	RASA3-IT1
48.1233	0.780067	0.257752	3.02642	0.00247469	0.0491483	ANG
72.769	1.33692	0.378672	3.53056	0.000414687	0.0261801	RNASE1
585.189	0.96007	0.300917	3.19048	0.00142038	0.039426	RNASE2
16.8627	-1.16948	0.341077	-3.42879	0.000606277	0.0285919	SALL2
7.8454	-1.3887	0.424067	-3.27473	0.00105764	0.0347362	TRAV20
7.46219	-1.38651	0.418412	-3.31374	0.000920565	0.0331492	TRAV25
14.4257	-1.37013	0.431389	-3.17608	0.00149278	0.0401222	TRAV29DV5
4.97458	-1.86973	0.613488	-3.04771	0.00230592	0.0470537	TRAJ44
4.79495	-2.48145	0.579987	-4.27846	1.88191e-05	0.00715254	TRAJ40
4.24492	-1.77048	0.568842	-3.11242	0.00185558	0.0437098	TRAJ39
11.0899	-1.52791	0.457193	-3.34193	0.000831966	0.0322633	TRAJ38
8.22937	-1.45743	0.415483	-3.50779	0.000451839	0.026707	TRAJ37
8.89934	-1.35676	0.407528	-3.32926	0.000870773	0.0329402	TRAJ36
4.70699	-2.47693	0.642918	-3.85265	0.000116848	0.0151863	TRAJ35
9.75701	-1.80898	0.467742	-3.86748	0.000109965	0.0147567	TRAJ33
8.17705	-1.71318	0.458597	-3.7357	0.000187195	0.0188583	TRAJ29
7.855	-1.90028	0.495429	-3.83563	0.000125244	0.0155746	TRAJ27
6.72711	-1.68319	0.50009	-3.36577	0.000763303	0.031147	TRAJ26
6.80401	-1.67256	0.532197	-3.14276	0.00167365	0.0425035	TRAJ24
7.01368	-1.90667	0.530893	-3.59144	0.000328858	0.023413	TRAJ23
5.97238	-2.1493	0.635185	-3.38373	0.000715074	0.0303833	TRAJ19
5.6024	-1.89245	0.591586	-3.19894	0.00137933	0.0387481	TRAJ17
3.8228	-2.70708	0.670013	-4.04034	5.33732e-05	0.0105012	TRAJ14
4.76805	-4.51255	0.734675	-6.14223	8.13688e-10	1.51777e-05	TRAJ13
2.89139	-2.58666	0.771023	-3.35484	0.000794101	0.0315659	TRAJ11
4.05922	-1.81733	0.580911	-3.12842	0.00175747	0.0430778	TRAJ10
3.9088	-3.10052	0.73998	-4.19001	2.78946e-05	0.00807417	TRAJ8
10.0896	-1.56067	0.488964	-3.19178	0.00141397	0.0394129	TRAJ7
5.24995	-2.02171	0.501029	-4.03512	5.45738e-05	0.0105012	TRAJ6
11.4512	-1.58658	0.453101	-3.50159	0.000462492	0.026707	TRAJ4
8.25521	-1.52942	0.504279	-3.03289	0.00242224	0.0484266	TRAJ2
17.0119	-1.03404	0.316962	-3.26235	0.00110491	0.0350815	CDH24
51.8294	-0.640796	0.173546	-3.69236	0.000222185	0.0201973	TXNDC16
2773.23	-0.597154	0.194876	-3.06428	0.00218193	0.0461319	SYNE2
7.77058	-1.25927	0.355745	-3.53983	0.000400389	0.0256648	RPS28P1
303.583	-0.682032	0.212353	-3.21179	0.00131913	0.0380706	ZBTB25
27.3258	-0.776993	0.246195	-3.156	0.00159947	0.0415253	AL133445.2
60.5156	-0.765704	0.196759	-3.89158	9.95944e-05	0.0142903	MAP3K9
64.2847	-0.78709	0.201998	-3.89651	9.75875e-05	0.0141108	ACYP1
12.7029	-1.21315	0.30362	-3.99562	6.45246e-05	0.0116852	AL162171.3
64.3226	-1.04558	0.29901	-3.49679	0.000470886	0.0268734	AL121839.2
325.362	-0.911462	0.275158	-3.3125	0.000924667	0.033226	TC2N
83.0872	-0.954756	0.301697	-3.16462	0.00155285	0.0409305	LINC01550
701.917	-0.854025	0.27322	-3.12578	0.00177334	0.0432071	BCL11B
31.5985	0.970273	0.23154	4.19051	2.78326e-05	0.00807417	AL132709.8
58.004	-0.776103	0.243407	-3.18849	0.00143016	0.0395798	IGHJ5
2.41905	-2.44785	0.734621	-3.33213	0.000861839	0.0329166	IGHV3-13
42.9071	-1.28199	0.358219	-3.57879	0.000345185	0.0236718	HERC2P3
27.721	-0.82554	0.26987	-3.05903	0.00222058	0.0464544	AC242376.2
325.394	-1.06682	0.256133	-4.16509	3.11229e-05	0.00823307	SNHG14
353.842	-0.851595	0.246094	-3.46044	0.000539292	0.0274605	ATP10A
572.483	-0.734621	0.201662	-3.64283	0.000269654	0.0214951	HERC2
415.434	-0.871486	0.243281	-3.58221	0.000340694	0.0236244	GOLGA8A
378.146	-0.796434	0.256158	-3.10915	0.00187627	0.0437942	RASGRP1
397.371	-0.588647	0.153808	-3.82716	0.000129632	0.0157015	MGA
35.7898	-0.941426	0.223026	-4.22114	2.43066e-05	0.00778634	JMJD7
139.647	-1.03244	0.234065	-4.41092	1.02932e-05	0.00533333	STARD9
9229.35	0.639144	0.204302	3.12843	0.00175742	0.0430778	SERF2
448.032	-0.862618	0.216362	-3.98692	6.69357e-05	0.0118719	PATL2
434.237	-0.74345	0.212202	-3.50349	0.000459199	0.026707	LINC00926
289.844	-0.868719	0.283013	-3.06953	0.00214394	0.0458086	RORA
247.179	-0.651969	0.159454	-4.08876	4.33678e-05	0.00983242	UBAP1L
10.5422	-1.15452	0.326061	-3.54079	0.000398929	0.0256594	AC011939.2
13.2156	-0.97609	0.282718	-3.45252	0.000555381	0.0277357	AC011939.1
514.744	-0.67168	0.145887	-4.60411	4.1423e-06	0.00374777	SMAD3
22.3599	-0.821128	0.221292	-3.7106	0.000206767	0.0196138	AC100827.2
42.0443	-0.835913	0.241209	-3.46552	0.000529212	0.0274605	AC113208.3
8.96561	-0.983726	0.292488	-3.36331	0.00077014	0.031147	AC105137.2
8.09984	-1.6535	0.491735	-3.36259	0.000772153	0.031147	HYKK
3.95773	-3.22493	0.972728	-3.31534	0.000915309	0.0331028	AC104041.1
3.72531	-1.59321	0.499354	-3.19055	0.00142002	0.039426	HSPE1P3
149.403	0.895652	0.257443	3.47903	0.000503234	0.0270694	AC124248.1
25.1867	-0.920686	0.257124	-3.58071	0.000342665	0.0236565	SYNM
29.944	0.698427	0.222822	3.13446	0.0017217	0.0427059	SPATA41
8.90768	-1.16336	0.321033	-3.62381	0.0002903	0.0217468	Z69706.1
116.296	-0.613446	0.191336	-3.20613	0.00134535	0.0382889	WDR90
324.517	-0.585186	0.188267	-3.10828	0.00188182	0.0437942	LMF1
17.3793	-1.2241	0.395602	-3.09426	0.00197304	0.0444701	AC009041.1
415.513	-1.11788	0.254872	-4.38605	1.15429e-05	0.00538272	BAIAP3
4.73408	-2.04915	0.548987	-3.73259	0.000189518	0.0188583	PERCC1
14.906	-0.992607	0.314272	-3.15843	0.00158622	0.0413236	AC009065.6
2236.23	0.624994	0.179761	3.47681	0.000507414	0.0270694	ELOB
1283.61	-0.709288	0.230834	-3.07272	0.00212115	0.0456881	NLRC3
6.22293	-1.54247	0.383638	-4.02063	5.80429e-05	0.0107195	AC131391.1
62.446	-0.933	0.239202	-3.90047	9.60048e-05	0.0141108	MRTFB
178.019	-0.740665	0.199818	-3.7067	0.000209975	0.0196818	AC138932.1
182.957	-0.693681	0.215922	-3.21265	0.00131518	0.0380342	PKD1P6
311.265	-0.703111	0.187228	-3.75537	0.000173084	0.0182163	SMG1P3
8.81276	-1.05142	0.331459	-3.1721	0.00151342	0.0403283	MIR3680-1
158.596	-0.73084	0.212998	-3.4312	0.000600921	0.0285216	RRN3P1
8.43333	-1.41725	0.430138	-3.29487	0.00098468	0.0342041	AC130454.1
36.6945	-0.587555	0.18441	-3.18613	0.00144192	0.0396833	LINC02175
3.41795	-1.74027	0.558616	-3.11531	0.0018375	0.0436622	SCML2P2
5.99707	1.17657	0.356565	3.29973	0.000967783	0.0340605	AC133552.5
42.6294	-0.914133	0.20545	-4.44941	8.61064e-06	0.00509499	AC009093.10
38.1204	-0.848632	0.227037	-3.73785	0.000185599	0.0188583	AC009093.7
15.8135	-1.19789	0.340275	-3.52035	0.000430971	0.0263722	SLC7A5P1
399.452	-0.60284	0.134784	-4.47264	7.72615e-06	0.00496951	SRCAP
11.1356	-1.17856	0.305975	-3.85183	0.000117237	0.0151863	SNORA30
1545.92	0.654737	0.198863	3.2924	0.000993361	0.0342498	CMTM2
114.424	-0.665041	0.202226	-3.28861	0.00100685	0.0344695	PLEKHG4
40.4003	-0.677408	0.217875	-3.10916	0.00187622	0.0437942	AC027682.7
805.885	-0.694098	0.153687	-4.51632	6.29223e-06	0.00469476	SLC7A6
6.30179	-1.52408	0.385883	-3.94958	7.82885e-05	0.0129231	AC020978.1
4.27752	-1.35838	0.430785	-3.15326	0.0016146	0.0417135	AC126773.6
15.1968	-0.727982	0.238801	-3.04848	0.00229999	0.0469899	ZNF19
74.5163	-0.640616	0.18475	-3.46748	0.000525369	0.0274501	PHLPP2
4.86388	-1.80079	0.536074	-3.35922	0.00078162	0.0313539	AC027279.1
719.908	-0.69264	0.168711	-4.10548	4.03471e-05	0.00974331	GSE1
66.5174	-1.078	0.21894	-4.92375	8.49034e-07	0.00223331	AC092127.1
16.0203	-1.05887	0.347664	-3.04568	0.00232152	0.0472322	RN7SL381P
28.7962	-1.22213	0.390751	-3.12765	0.0017621	0.0430778	AC010536.2
20.8642	1.06903	0.280956	3.80497	0.00014182	0.0163294	CDT1
1991.01	-0.599415	0.143842	-4.16719	3.08384e-05	0.00823307	MPRIP
130.059	-0.882254	0.242611	-3.6365	0.000276367	0.0216431	AC055811.4
10.3142	-0.963501	0.307168	-3.13672	0.0017085	0.0426065	TBC1D29P
17.6114	-0.791242	0.255768	-3.0936	0.00197744	0.0444701	AC015849.4
91.772	-0.941509	0.296338	-3.17715	0.00148731	0.040117	PLXDC1
6.11747	-1.76423	0.557583	-3.16408	0.00155577	0.0409305	GSDMA
73.2337	-0.772973	0.22407	-3.4497	0.000561211	0.0277357	NR1D1
36.2743	0.587378	0.193292	3.03881	0.00237514	0.0479194	AC080112.2
244.753	0.756939	0.239391	3.16194	0.00156721	0.0410014	LINC00671
96.1164	-0.832391	0.204502	-4.07033	4.69471e-05	0.0100656	MAP3K14-AS1
34.8936	-0.695127	0.221267	-3.14158	0.00168039	0.0425035	AC005921.4
44.248	-0.649372	0.181393	-3.57993	0.000343693	0.0236565	C17orf67
27.5871	-1.3488	0.238196	-5.66257	1.49122e-08	0.000139078	AC091181.1
145.039	0.714836	0.233331	3.06361	0.0021868	0.0461319	MPO
1525.65	0.91724	0.239402	3.83139	0.000127422	0.0156643	CA4
273.639	-0.720198	0.187492	-3.84122	0.000122424	0.015326	CYB561
63.0808	-1.08542	0.327216	-3.31714	0.00090943	0.0331028	AXIN2
806.394	0.623429	0.180395	3.45592	0.000548419	0.0275944	WIPI1
74.4133	-1.24263	0.350794	-3.54233	0.000396612	0.0256594	SDK2
12.2855	-1.28584	0.344081	-3.73704	0.000186203	0.0188583	DNAI2
90.4557	-0.629414	0.155498	-4.04772	5.17188e-05	0.0105001	FBF1
90.2486	-0.746104	0.222503	-3.35323	0.000798752	0.0315659	AC111170.3
629.947	-0.617743	0.168412	-3.66804	0.000244421	0.02076	USP36
17.3141	-0.652945	0.215619	-3.02824	0.00245985	0.048999	FSCN2
1524.86	0.603056	0.186131	3.23996	0.00119545	0.0366658	MAFG
22.0296	-0.925489	0.26331	-3.51482	0.000440051	0.0264783	RAB40B
18.797	-0.893962	0.242558	-3.68556	0.000228197	0.0201973	AC087222.1
18.2546	-0.897444	0.277309	-3.23626	0.00121105	0.0367911	CHORDC1P4
32.6026	-0.704987	0.230728	-3.05549	0.00224695	0.0464684	NDUFV2
31.3798	-1.18505	0.366928	-3.22966	0.00123936	0.0371667	ANKRD20A5P
338.306	-0.614389	0.188104	-3.26622	0.00108992	0.0348717	TTC39C
75.7265	-0.66609	0.22005	-3.027	0.00246996	0.0491175	ZNF532
69.5548	-0.939778	0.22408	-4.19393	2.74161e-05	0.00807417	RTTN
77.0361	-0.975813	0.298932	-3.26433	0.00109723	0.0350455	AC093330.2
22.4337	-0.777714	0.241298	-3.22304	0.00126838	0.0376004	AC018445.4
17.5675	-1.00861	0.317477	-3.17696	0.00148828	0.040117	AC092068.2
57.4119	-1.10679	0.318376	-3.47636	0.000508273	0.0270694	TJP3
24.3304	-1.00895	0.321164	-3.14153	0.00168069	0.0425035	AC008760.1
1116.65	0.587351	0.166952	3.51808	0.000434687	0.0263722	UBL5
270.31	-0.718936	0.223353	-3.21883	0.00128713	0.0376004	ADGRL1
16.9957	-1.38306	0.451981	-3.06001	0.00221332	0.0464544	CYP4F10P
4957.21	0.642586	0.180656	3.55697	0.000375161	0.0248444	COLGALT1
434.708	-0.618833	0.201796	-3.06663	0.00216489	0.0460028	IQCN
19.308	-0.905943	0.267125	-3.39145	0.000695227	0.0299493	ZNF682
3.91029	-1.94713	0.618966	-3.14577	0.00165651	0.0422115	SLC7A9
51.7712	-0.858969	0.258947	-3.31716	0.000909368	0.0331028	U62631.1
47.1173	-0.66877	0.191789	-3.487	0.00048847	0.0269237	ZNF573
132.129	-1.44185	0.310421	-4.64483	3.40353e-06	0.00374777	FCGBP
14.5378	-0.921052	0.297206	-3.09903	0.00194153	0.0444701	FAM83E
8.11779	-2.08331	0.600751	-3.46784	0.000524655	0.0274501	TEAD2
137.259	0.606346	0.177719	3.41183	0.000645293	0.0291557	AC018755.4
8.76306	0.832751	0.270502	3.07853	0.00208022	0.0452313	SEPTIN7P8
67.3529	0.659653	0.206457	3.19511	0.0013978	0.0390901	AC008753.3
1716.48	0.64433	0.187857	3.4299	0.000603811	0.028586	LAIR1
67.7107	1.07998	0.319761	3.37744	0.000731638	0.0307922	TNNT1
134.79	-0.689402	0.185334	-3.71978	0.000199399	0.0191721	ZNF548
15.1473	0.816289	0.248907	3.2795	0.00103992	0.0347362	RNU6-917P
30.2566	-1.24561	0.322734	-3.85956	0.000113592	0.0150272	LZTS3
7425.61	0.953379	0.31115	3.06404	0.00218366	0.0461319	CST7
15.4194	-0.960825	0.273214	-3.51674	0.000436875	0.0263722	AL035252.4
14.6588	-0.815028	0.245654	-3.31778	0.000907344	0.0331028	AL049539.1
1396.47	-0.809215	0.244327	-3.31202	0.000926258	0.033226	PLCG1
10.2884	-1.0894	0.353351	-3.08304	0.00204895	0.0452068	AL031666.3
29.0015	-1.11981	0.283016	-3.95669	7.59954e-05	0.0128862	LINC00494
110.324	-0.743396	0.245656	-3.02616	0.00247678	0.0491483	AL133342.1
359.107	-0.857609	0.243139	-3.52724	0.000419908	0.0262837	ZNF831
46.5806	0.77614	0.248048	3.12899	0.00175406	0.0430778	BX640514.2
312.655	-0.643707	0.174458	-3.68975	0.000224472	0.0201973	ZNF512B
55.0709	-0.655385	0.199862	-3.27919	0.00104105	0.0347362	C20orf204
829.849	0.899008	0.249155	3.60822	0.0003083	0.0224637	SAMSN1
69.5518	0.862743	0.254704	3.38724	0.000705993	0.0301348	IL10RB-DT
5.90858	-1.34445	0.376858	-3.56753	0.000360356	0.0241319	AP001429.1
54.2401	1.92015	0.612167	3.13664	0.00170894	0.0426065	AF064858.1
341.526	-0.932029	0.286654	-3.25141	0.00114835	0.0360609	UBASH3A
9.74914	-0.97346	0.322096	-3.02226	0.00250894	0.049382	AP001054.1
5.42768	-1.80968	0.552573	-3.275	0.00105662	0.0347362	TSPEAR-AS1
31.3579	-0.74893	0.183259	-4.08672	4.37512e-05	0.00983242	AP001469.3
274.76	-0.826825	0.179734	-4.60027	4.21934e-06	0.00374777	MICAL3
48.2638	-0.934103	0.275557	-3.38988	0.000699241	0.0300374	AC253536.3
9.22886	-1.47512	0.376027	-3.9229	8.74885e-05	0.0132677	AL096701.1
27.9276	-0.776787	0.255918	-3.0353	0.002403	0.0483008	LARGE1
1585.58	0.67166	0.215398	3.11823	0.00181943	0.043456	HMOX1
41.8651	-0.894982	0.286855	-3.11998	0.00180861	0.0434187	PDGFB
374.708	-0.968431	0.29888	-3.2402	0.00119447	0.0366658	CACNA1I
50.8065	-0.630085	0.186721	-3.37448	0.000739553	0.0307922	AL031595.3
76.22	-0.91176	0.249863	-3.64904	0.000263226	0.0213705	CELSR1
44.1823	-1.19835	0.365724	-3.27664	0.00105051	0.0347362	Z97192.2
95.4224	-1.13735	0.259634	-4.38059	1.18361e-05	0.00538484	Z97192.3
14.7131	0.97446	0.309498	3.14851	0.00164102	0.0420467	AL022328.3
